# Genome wide association neural networks (GWANN) identify genes linked to family history of Alzheimer’s disease

**DOI:** 10.1101/2022.06.10.22276251

**Authors:** Upamanyu Ghose, William Sproviero, Laura Winchester, Najaf Amin, Taiyu Zhu, Danielle Newby, Brittany S. Ulm, Angeliki Papathanasiou, Liu Shi, Qiang Liu, Marco Fernandes, Cassandra Adams, Ashwag Albukhari, Majid Almansouri, Hani Choudhry, Cornelia van Duijn, Alejo Nevado-Holgado

## Abstract

Augmenting traditional genome wide association studies (GWAS) with advanced machine learning algorithms can allow the detection of novel signals in available cohorts. We introduce “Genome wide association neural networks (GWANN)”, a novel approach that uses neural networks (NNs) to perform a gene-level association study with family history of Alzheimer’s disease (AD). In UK Biobank, we defined cases (n=42,110) as those with AD or family history of AD and sampled an equal number of controls. The data was split into an 80:20 ratio of training and testing samples, and GWANN was trained on the former followed by identifying associated genes using its performance on the latter. Our method identified 18 genes to be associated with family history of AD. *APOE*, *BIN1, SORL1, ADAM10, APH1B,* and *SPI1* have also been identified by previous AD GWAS. *PCDH9, NGR3, ROR1, LINGO2, SMYD3,* and *LRRC7* were among the new genes that have been previously associated with neurofibrillary tangles or phosphorylated tau. Furthermore, there is evidence for differential transcriptomic or proteomic expression between AD and healthy brains for 11 of the 12 new genes. A series of post-hoc analyses resulted in a significantly enriched protein-protein interaction network (*P-value<1×10^−16^*), and enrichment of relevant disease and biological pathways such as focal adhesion (*P-value=1×10^−4^*), extracellular matrix organisation (*P-value=1×10^−4^*), Hippo signalling (*P-value=7×10^−4^*), Alzheimer’s disease (*P-value=3×10^−4^*), impaired cognition (*P-value=4×10^−3^*), and autism spectrum disorders (*P-value=1×10^−2^*). Applying NNs for GWAS illustrates their potential to complement existing algorithms and methods and enable the discovery of new associations without the need to expand existing cohorts.
