## Supplementary Table 4 for "Genome wide association neural networks (GWANN) identify genes linked to family history of Alzheimer’s disease"

### Sheet: ST 4
num background genes	num genes	category	trait group	description	FDR value	genes	p-value	term name
68	20	Monarch Phenotype	AD	Family history of Alzheimer’s disease	2.68e-25	BCL3|RELB|PPP1R37|SPI1|EXOC3L2|APOE|SORL1|ADAM10|APH1B|ABCA7|BCAM|EPHA1|BIN1|CLPTM1|PICALM|CEACAM19|BLOC1S3|TOMM40|APOC1|CBLC	2.19e-29	EFO:0009268
413	28	Monarch Phenotype	AD	Alzheimers disease biomarker measurement	3.1e-21	BCL3|RELB|PPP1R37|SPI1|EXOC3L2|APOE|SORL1|ADAM10|APH1B|ABCA7|BCAM|EPHA1|DLC1|ACOT12|CCDC13|BIN1|PLXDC1|CLPTM1|IL6R|PICALM|CEACAM19|RBFOX1|BLOC1S3|TOMM40|APOC1|CNTNAP4|CBLC|MYT1L	5.08e-25	EFO:0006514
1615	36	Monarch Phenotype		Mental or behavioural disorder biomarker	2.11e-13	BCL3|RELB|PPP1R37|SPI1|EXOC3L2|APOE|SORL1|ADAM10|APH1B|ABCA7|BCAM|EPHA1|DLC1|RAPSN|ACOT12|CCDC13|BIN1|PLXDC1|CLPTM1|EXD3|IL6R|HPSE2|PCDH9|PLCB4|LINGO2|PICALM|FAM135B|CEACAM19|RBFOX1|BLOC1S3|TOMM40|SCAPER|APOC1|CNTNAP4|CBLC|MYT1L	8.63e-17	EFO:0006848
1226	29	Monarch Phenotype	Inflammation	Inflammatory biomarker measurement	1.09e-10	BCL3|RELB|PPP1R37|SPI1|EXOC3L2|APOE|HIP1R|ADAM10|KLF3|ABCA7|BCAM|DLC1|RAPSN|BIN1|CLPTM1|PEX14|IL6R|ROR1|RCBTB1|LINGO2|SP140|CEACAM19|R3HDM1|RBFOX1|BLOC1S3|TOMM40|APOC1|CBLC|MYT1L	5.36e-14	EFO:0004872
2526	38	Monarch Phenotype	Lipids	Lipid or lipoprotein measurement	3.93e-09	TRAPPC6A|BCL3|RELB|PPP1R37|SPI1|EXOC3L2|APOE|CCDC62|HIP1R|ADAM10|ABCA7|MCM6|BCAM|EPHA1|DLC1|RAPSN|ZNF296|GABRB3|DLGAP1|CLPTM1|HKDC1|PEX14|MAN1A1|NRG3|LINGO2|CEACAM19|R3HDM1|RBFOX1|BLOC1S3|TOMM40|SMYD3|C8orf34|PEAK1|APOC1|CNTNAP4|EPHA5|CBLC|GRHL2	2.25e-12	EFO:0005105
2400	36	Monarch Phenotype	Lipids	Lipid measurement	1.95e-08	TRAPPC6A|BCL3|RELB|PPP1R37|EXOC3L2|APOE|CCDC62|HIP1R|ABCA7|MCM6|BCAM|EPHA1|DLC1|RAPSN|ZNF296|GABRB3|DLGAP1|CLPTM1|HKDC1|PEX14|MAN1A1|NRG3|LINGO2|CEACAM19|R3HDM1|RBFOX1|BLOC1S3|TOMM40|SMYD3|C8orf34|PEAK1|APOC1|CNTNAP4|EPHA5|CBLC|GRHL2	1.28e-11	EFO:0004529
1426	28	Monarch Phenotype	Lipids	Lipoprotein measurement	1.95e-08	TRAPPC6A|BCL3|RELB|PPP1R37|SPI1|EXOC3L2|APOE|CCDC62|HIP1R|ADAM10|MCM6|BCAM|EPHA1|RAPSN|ZNF296|CLPTM1|PEX14|LINGO2|CEACAM19|R3HDM1|RBFOX1|BLOC1S3|TOMM40|C8orf34|APOC1|CNTNAP4|CBLC|GRHL2	1.36e-11	EFO:0004732
393	16	Monarch Phenotype	Inflammation	C-reactive protein measurement	3.77e-08	RELB|PPP1R37|SPI1|EXOC3L2|APOE|BCAM|RAPSN|BIN1|CLPTM1|PEX14|IL6R|CEACAM19|BLOC1S3|TOMM40|APOC1|CBLC	3.09e-11	EFO:0004458
5856	56	Monarch Phenotype		Protein measurement	6.3e-08	TRAPPC6A|BCL3|CTSH|RELB|PPP1R37|SPI1|KATNAL2|EXOC3L2|APOE|CCDC62|HIP1R|IER3IP1|ADAM10|ABCA7|MCM6|BCAM|EPHA1|DLC1|RAPSN|ZNF296|ACOT12|GABRB3|LRRC7|CCDC13|DLGAP1|BIN1|PLXDC1|CLPTM1|EXD3|HKDC1|PEX14|RPS6KC1|MAN1A1|IL6R|PDSS2|HPSE2|ROR1|NRG3|PCDH9|RCBTB1|PLCB4|LINGO2|SP140|CEACAM19|R3HDM1|RBFOX1|BLOC1S3|TOMM40|SMYD3|C8orf34|APOC1|CNTNAP4|CBLC|GRHL2|TRPM7|MYT1L	5.68e-11	EFO:0004747
624	18	Monarch Phenotype	Lipids	Low density lipoprotein cholesterol measurement	3.71e-07	BCL3|RELB|PPP1R37|EXOC3L2|APOE|MCM6|BCAM|ZNF296|CLPTM1|PEX14|CEACAM19|R3HDM1|RBFOX1|BLOC1S3|TOMM40|APOC1|CBLC|GRHL2	3.65e-10	EFO:0004611
497	16	Monarch Phenotype	Lipids	Total cholesterol measurement	8.04e-07	TRAPPC6A|BCL3|RELB|PPP1R37|EXOC3L2|APOE|MCM6|BCAM|CLPTM1|PEX14|CEACAM19|RBFOX1|BLOC1S3|TOMM40|APOC1|CBLC	8.57e-10	EFO:0004574
2228	32	Monarch Phenotype	Cardiovascular	Cardiovascular disease biomarker measurement	8.04e-07	BCL3|RELB|PPP1R37|SPI1|EXOC3L2|APOE|HIP1R|ADAM10|MCM6|BCAM|DLC1|RAPSN|ZNF296|GABRB3|DLGAP1|MORF4L1|CLPTM1|PEX14|MAN1A1|ROR1|LINGO2|CEACAM19|R3HDM1|RBFOX1|BLOC1S3|TOMM40|SMYD3|APOC1|FHOD3|CBLC|GRHL2|TRPM7	8.88e-10	EFO:0005278
360	14	Monarch Phenotype	Lipids	Apolipoprotein B measurement	8.6e-07	TRAPPC6A|BCL3|RELB|PPP1R37|EXOC3L2|APOE|BCAM|ZNF296|CLPTM1|CEACAM19|BLOC1S3|TOMM40|APOC1|CBLC	1.06e-09	EFO:0004615
396	12	Monarch Phenotype	Lipids	Apolipoprotein A 1 measurement	0.00018	BCL3|SPI1|APOE|HIP1R|ADAM10|BCAM|RAPSN|CLPTM1|LINGO2|R3HDM1|TOMM40|APOC1	2.51e-07	EFO:0004614
54	6	Monarch Phenotype		Spontaneous preterm birth	0.00018	SORL1|DLC1|GABRB3|DLGAP1|FHOD3|MYT1L	2.69e-07	EFO:0006917
1351	21	Monarch Phenotype		Temporal measurement	0.00027	EXOC3L2|APOE|APH1B|DLC1|KCNJ3|GABRB3|LRRC7|DLGAP1|BIN1|IL6R|PCDH9|RCBTB1|LINGO2|RBFOX1|TOMM40|FHOD3|EPHA5|CBLC|GRHL2|TRPM7|MYT1L	4.37e-07	EFO:0000719
740	15	Monarch Phenotype	Lipids	High density lipoprotein cholesterol measurement	0.00064	BCL3|APOE|CCDC62|HIP1R|BCAM|EPHA1|RAPSN|CLPTM1|LINGO2|R3HDM1|TOMM40|C8orf34|APOC1|CNTNAP4|CBLC	1.09e-06	EFO:0004612
607	13	Monarch Phenotype		Population measurement	0.0019	APOE|SORL1|MCM6|DLC1|DLGAP1|RPS6KC1|NRG3|PCDH9|R3HDM1|RBFOX1|TOMM40|SMYD3|MYT1L	3.44e-06	EFO:0004557
1124	17	Monarch Phenotype	Liver	Liver enzyme measurement	0.0051	CTSH|PPP1R37|EXOC3L2|APOE|BCAM|EPHA1|DLGAP1|CLPTM1|HKDC1|IL6R|PDSS2|HPSE2|BLOC1S3|TOMM40|C8orf34|APOC1|TRPM7	9.58e-06	EFO:0004582
485	11	Monarch Phenotype	Gut microbiome	Gut microbiome measurement	0.0063	SORL1|MCM6|DLC1|DLGAP1|RPS6KC1|NRG3|R3HDM1|RBFOX1|TOMM40|SMYD3|MYT1L	1.23e-05	EFO:0007874
33	4	Monarch Phenotype	AD	T-tau measurement	0.0101	APOE|PLXDC1|TOMM40|CNTNAP4	2.16e-05	EFO:0004760
254	8	Monarch Phenotype		Sleep duration	0.0101	BCL3|APOE|CLPTM1|R3HDM1|RBFOX1|TOMM40|APOC1|CBLC	2.19e-05	EFO:0005271
35	4	Monarch Phenotype	AD	Beta-amyloid 1-42 measurement	0.0114	PPP1R37|APOE|DLC1|TOMM40	2.67e-05	EFO:0004670
342	9	Monarch Phenotype	Liver	Serum alanine aminotransferase measurement	0.0114	EXOC3L2|APOE|DLGAP1|HKDC1|PDSS2|BLOC1S3|TOMM40|APOC1|TRPM7	2.62e-05	EFO:0004735
126	6	Monarch Phenotype	Liver	Aspartate aminotransferase to alanine aminotransferase ratio	0.0114	EXOC3L2|APOE|BCAM|BLOC1S3|TOMM40|APOC1	2.72e-05	EFO:0010934
267	8	Monarch Phenotype		Longevity	0.0122	EXOC3L2|APOE|GABRB3|IL6R|RBFOX1|TOMM40|GRHL2|MYT1L	3.09e-05	EFO:0004300
868	14	Monarch Phenotype		Sleep measurement	0.0125	BCL3|APOE|ADAM10|MAP2K1|CLPTM1|EXD3|PCDH9|PLCB4|R3HDM1|RBFOX1|TOMM40|APOC1|EPHA5|CBLC	3.28e-05	EFO:0004870
888	14	Monarch Phenotype		Abnormality of refraction	0.0155	SPI1|APOE|MPP5|APH1B|DLC1|MAP2K1|PEX14|PCDH9|RCBTB1|RBFOX1|BLOC1S3|PEAK1|GRHL2|MYT1L	4.19e-05	HP:0000539
2295	24	Monarch Phenotype		Bone measurement	0.0187	PPP1R37|KATNAL2|EXOC3L2|APOE|CCDC62|HIP1R|MCM6|VPS37B|BCAM|DLC1|DLGAP1|CLPTM1|PEX14|IL6R|HPSE2|NRG3|LINGO2|RBFOX1|CASP14|TOMM40|C8orf34|PEAK1|APOC1|FHOD3	5.21e-05	EFO:0004512
1330	17	Monarch Phenotype	Cognition	Cognition	0.0276	SPI1|KATNAL2|APOE|SORL1|KCNJ3|MAP2K1|GABRB3|LRRC7|DIS3L|EXD3|ROR1|PCDH9|RBFOX1|TOMM40|SMYD3|CNTNAP4|EPHA5	7.9e-05	EFO:0003925
734	12	Monarch Phenotype	Inflammation	Eosinophil count	0.0369	BCL3|EXOC3L2|APOE|KLF3|ABCA7|RAPSN|CCDC13|PEX14|RCBTB1|SP140|PEAK1|CBLC	0.00011	EFO:0004842
2	2	Monarch Phenotype		Matrix metalloproteinase–degraded type I collagen measurement	0.0375	APOE|TOMM40	0.00012	EFO:0011036
1810	20	Monarch Phenotype		Blood protein measurement	0.0388	CTSH|EXOC3L2|APOE|IER3IP1|MCM6|EPHA1|GABRB3|LRRC7|CCDC13|BIN1|EXD3|IL6R|ROR1|NRG3|PCDH9|R3HDM1|RBFOX1|TOMM40|APOC1|CBLC	0.00012	EFO:0007937
21	3	Monarch Phenotype	AD	Amyloid-beta measurement	0.049	APOE|RBFOX1|TOMM40	0.00016	EFO:0005194
