## Supplementary Table 6 for "Genome wide association neural networks (GWANN) identify genes linked to family history of Alzheimer’s disease"

### Sheet: ST 6
Diagnosis	ICD10_Code	First Occurrences	Self_Reported_Field_Number	HES_Field_Number
bacterial meningitis, not elsewhere classified	G00	130993	-	-
meningitis in bacterial diseases classified elsewhere	G01	130995	-	-
meningitis in other infectious and parasitic diseases classified elsewhere	G02	130997	-	-
meningitis due to other and unspecified causes	G03	130999	-	-
encephalitis, myelitis and encephalomyelitis	G04	131001	-	-
encephalitis, myelitis and encephalomyelitis in diseases classified elsewhere	G05	131003	-	-
intracranial and intraspinal abscess and granuloma	G06	131005	-	-
intracranial and intraspinal abscess and granuloma in diseases classified elsewhere	G07	131007	-	-
intracranial and intraspinal phlebitis and thrombophlebitis	G08	131009	-	-
sequelae of inflammatory diseases of central nervous system	G09	131011	-	-
huntington's disease	G10	131013	-	-
hereditary ataxia	G11	131015	-	-
spinal muscular atrophy and related syndromes	G12	131017	-	-
systemic atrophies primarily affecting central nervous system in diseases classified elsewhere	G13	131019	-	-
postpolio syndrome	G14	131021	-	-
parkinson's disease	G20	131023	-	-
secondary parkinsonism	G21	131025	-	-
parkinsonism in diseases classified elsewhere	G22	131027	-	-
other degenerative diseases of basal ganglia	G23	131029	-	-
dystonia	G24	131031	-	-
other extrapyramidal and movement disorders	G25	131033	-	-
extrapyramidal and movement disorders in diseases classified elsewhere	G26	131035	-	-
alzheimer's disease	G30	131037	-	-
other degenerative diseases of nervous system, not elsewhere classified	G31	131039	-	-
other degenerative disorders of nervous system in diseases classified elsewhere	G32	131041	-	-
multiple sclerosis	G35	131043	-	-
other acute disseminated demyelination	G36	131045	-	-
other demyelinating diseases of central nervous system	G37	131047	-	-
epilepsy	G40	131049	-	-
status epilepticus	G41	131051	-	-
migraine	G43	131053	-	-
other headache syndromes	G44	131055	-	-
transient cerebral ischaemic attacks and related syndromes	G45	131057	-	-
vascular syndromes of brain in cerebrovascular diseases	G46	131059	-	-
sleep disorders	G47	131061	-	-
disorders of trigeminal nerve	G50	131063	-	-
facial nerve disorders	G51	131065	-	-
disorders of other cranial nerves	G52	131067	-	-
cranial nerve disorders in diseases classified elsewhere	G53	131069	-	-
nerve root and plexus disorders	G54	131071	-	-
nerve root and plexus compressions in diseases classified elsewhere	G55	131073	-	-
mononeuropathies of upper limb	G56	131075	-	-
mononeuropathies of lower limb	G57	131077	-	-
other mononeuropathies	G58	131079	-	-
mononeuropathy in diseases classified elsewhere	G59	131081	-	-
hereditary and idiopathic neuropathy	G60	131083	-	-
inflammatory polyneuropathy	G61	131085	-	-
other polyneuropathies	G62	131087	-	-
polyneuropathy in diseases classified elsewhere	G63	131089	-	-
other disorders of peripheral nervous system	G64	131091	-	-
myasthenia gravis and other myoneural disorders	G70	131093	-	-
primary disorders of muscles	G71	131095	-	-
other myopathies	G72	131097	-	-
disorders of myoneural junction and muscle in diseases classified elsewhere	G73	131099	-	-
infantile cerebral palsy	G80	131101	-	-
hemiplegia	G81	131103	-	-
paraplegia and tetraplegia	G82	131105	-	-
other paralytic syndromes	G83	131107	-	-
disorders of autonomic nervous system	G90	131109	-	-
hydrocephalus	G91	131111	-	-
toxic encephalopathy	G92	131113	-	-
other disorders of brain	G93	131115	-	-
other disorders of brain in diseases classified elsewhere	G94	131117	-	-
other diseases of spinal cord	G95	131119	-	-
other disorders of central nervous system	G96	131121	-	-
postprocedural disorders of nervous system, not elsewhere classified	G97	131123	-	-
other disorders of nervous system, not elsewhere classified	G98	131125	-	-
other disorders of nervous system in diseases classified elsewhere	G99	131127	-	-
subarachnoid haemorrhage	G60	131361	-	-
intracerebral haemorrhage	G61	131363	-	-
other nontraumatic intracranial haemorrhage	G62	131365	-	-
cerebral infarction	G63	131367	-	-
stroke, not specified as haemorrhage or infarction	G64	131369	-	-
occlusion and stenosis of precerebral arteries, not resulting in cerebral infarction	G65	131371	-	-
occlusion and stenosis of cerebral arteries, not resulting in cerebral infarction	G66	131373	-	-
other cerebrovascular diseases	G67	131375	-	-
cerebrovascular disorders in diseases classified elsewhere	G68	131377	-	-
sequelae of cerebrovascular disease	G69	131379	-	-
Guillain-Barré syndrome	G61	-	20002	41270, 41280, 41202, 41262, 41204, 41205, 41201
Brain cancer	C71	-	20002	41270, 41280, 41202, 41262, 41204, 41205, 41202
Cerebral aneurysm	I25.3, I67.1	-	20002	41270, 41280, 41202, 41262, 41204, 41205, 41203
Cerebral palsy	G80.0, G80.1, G80.2, G80.3, G80.4, G80.9, G80.8	-	20002	41270, 41280, 41202, 41262, 41204, 41205, 41204
Brain injury	S06.30, S06.2	-	20002	41270, 41280, 41202, 41262, 41204, 41205, 41205
Head injury	S09.9, S00.9	-	20003	41270, 41280, 41202, 41262, 41204, 41205, 41206
Cranial injury	T90.5	-	20004	41270, 41280, 41202, 41262, 41204, 41205, 41207
Meningeal cancer	C70.0, C79.3	-	20002	41270, 41280, 41202, 41262, 41204, 41205, 41206
Meningioma (benign)	D32.0, D42.0	-	20002	41270, 41280, 41202, 41262, 41204, 41205, 41207
Spina bifida	Q05, Q76.0, Q07.01, Q07.03	-	20002	41270, 41280, 41202, 41262, 41204, 41205, 41209
