## Supplementary Table 7 for "Genome wide association neural networks (GWANN) identify genes linked to family history of Alzheimer’s disease"

### Sheet: ST 7
		AD vs Cont	Non-AD vs Cont	Only AD vs Cont
Patel1	Cerebellum	0.00731	0.0044	0.0104
	Frontal	0.0224	0.000437	0.045
		(SORL1)		(SORL1)
	Parietal	1.43e-07	7.4e-14	0.00184
		(APOE, SORL1)	(APOE, SORL1)
	Temporal	0.0018	0.847	0.0018
		AD vs Cont	AsymAD vs Cont	AD vs AsymAD
Patel2	Cerebellum	0.136	0.494	0.896
	Entorhinal	0.00029	0.0018	0.919
		(SORL1)
	Frontal	0.136	0.714	0.015
				(APOE)
	Temporal	0.0018	0.00915	0.259
